# A meta-analysis of brain DNA methylation across sex, age and Alzheimer’s disease points for accelerated epigenetic aging in neurodegeneration

**DOI:** 10.1101/2020.11.25.20238360

**Authors:** C Pellegrini, C Pirazzini, C Sala, L Sambati, I Yusipov, A Kalyakulina, F Ravaioli, KM Kwiatkowska, DF Durso, M Ivanchencko, D Monti, R Lodi, C Franceschi, P Cortelli, P Garagnani, MG Bacalini

## Abstract

Alzheimer’s disease (AD) is characterized by specific alterations of brain DNA methylation (DNAm) patterns. Age and sex, two major risk factors for AD, are also known to largely affect the epigenetic profiles in the brain, but their contribution to AD-associated DNAm changes has been poorly investigated. In this study we considered publicly available DNAm datasets of 4 brain regions (temporal, frontal, entorhinal cortex and cerebellum) from healthy adult subjects and AD patients, and performed a meta-analysis to identify sex-, age- and AD-associated epigenetic profiles. We showed that DNAm differences between males and females tend to be shared between the 4 brain regions, while aging differently affects cortical regions compared to cerebellum. We found that the proportion of sex-dependent probes whose methylation changes also during aging is higher than expected, but that differences between males and females tend to be maintained, with only few probes showing sex-by-age interaction. We did not find significant overlaps between AD- and sex-associated probes, nor disease-by-sex interaction effects. On the contrary, we found that AD-related epigenetic modifications are significantly enriched in probes whose DNAm changes with age and that there is a high concordance between the direction of changes (hyper or hypo-methylation) in aging and AD, supporting accelerated epigenetic aging in the disease.

In conclusion, we demonstrated that age-associated, but not sex-associated DNAm concurs to the epigenetic deregulation observed in AD, providing new insight on how advanced age enables neurodegeneration.
