## Supplementary file 2 for "A meta-analysis of brain DNA methylation across sex, age and Alzheimer’s disease points for accelerated epigenetic aging in neurodegeneration"

### Sheet: Regions and chromosomes
Genomic regions
	Significanly depleted
	Significantly enriched
Frontal cortex						Temporal cortex						Entorinhal cortex						Cerebellum
Genomic region	pvalue	Inf	Sup	OR		Genomic region	pvalue	Inf	Sup	OR		Genomic region	pvalue	Inf	Sup	OR		Genomic region	pvalue	Inf	Sup	OR
Open_sea	1.98749e-161	0.364831	0.423564	0.393277		Open_sea	6.64017e-111	0.240625	0.313961	0.275307		Open_sea	1.01911e-07	0.217651	0.53673	0.348291		Open_Sea	2.50304e-40	0.482384	0.587857	0.532868
Island	6.58203e-81	1.65553	1.85655	1.75326		Island	4.65964e-47	1.76666	2.11244	1.93199		Island	2.44164e-06	1.53911	2.94079	2.12737		Island	0.00324509	1.04347	1.2406	1.13808
N_Shelf	3.70579e-28	0.297822	0.456513	0.370793		N_Shelf	1.26474e-10	0.294446	0.560927	0.411774		N_Shelf	0.00812357	0.00312427	0.701242	0.12401		N_Shelf	0.0088619	0.598841	0.933419	0.752045
N_Shore	7.98451e-39	1.52749	1.7628	1.64155		N_Shore	1.5475e-15	1.4344	1.79691	1.60702		N_Shore	0.0784975	0.937315	2.18927	1.45468		N_Shore	8.16164e-17	1.42623	1.75817	1.58479
S_Shelf	5.37352e-33	0.228305	0.378687	0.296403		S_Shelf	3.18707e-10	0.273972	0.550966	0.394643		S_Shelf	0.169027	0.0867101	1.26559	0.425073		S_Shelf	0.0735598	0.647575	1.01741	0.816652
S_Shore	2.47007e-16	1.31236	1.54739	1.42585		S_Shore	2.61084e-14	1.45023	1.8536	1.64168		S_Shore	0.241381	0.787358	2.08699	1.31264		S_Shore	1.57871e-16	1.46743	1.84062	1.64528
Chromosomes
	Significanly depleted
	Significantly enriched
Frontal cortex						Temporal cortex						Entorinhal cortex						Cerebellum
Chromosome	pvalue	Inf	Sup	OR		Chromosome	pvalue	Inf	Sup	OR		Chromosome	pvalue	Inf	Sup	OR		Chromosome	pvalue	Inf	Sup	OR
1	0.248034	0.960523	1.15807	1.05559		1	0.329248	0.925419	1.23868	1.07293		1	0.51	0.417117	1.41541	0.802187		1	0.0239704	1.01882	1.32262	1.16273
2	0.0337567	0.786332	0.990662	0.883875		2	0.155969	0.727751	1.04804	0.876563		2	0.760959	0.394408	1.58769	0.839492		2	5.78471e-05	0.577733	0.838621	0.698815
3	0.00810685	0.72612	0.956391	0.835133		3	0.0110869	0.595394	0.939138	0.752371		3	1	0.392667	1.8727	0.926295		3	0.0240479	0.643662	0.970006	0.794047
4	0.858808	0.875894	1.16191	1.01112		4	0.000561158	1.16031	1.70075	1.41056		4	0.0098932	1.14778	3.73092	2.15239		4	0.329697	0.896723	1.33174	1.09774
5	0.0109405	1.03661	1.32084	1.17199		5	1	0.806533	1.21515	0.994778		5	0.365839	0.191046	1.42328	0.596771		5	0.346718	0.905372	1.30177	1.08968
6	0.354244	0.944226	1.16729	1.0511		6	0.000667989	1.1187	1.51671	1.30565		6	0.292254	0.27354	1.30438	0.645187		6	0.0225655	1.0229	1.3703	1.18655
7	0.0702959	0.784557	1.00997	0.891738		7	0.203922	0.715484	1.06779	0.878081		7	1	0.414833	1.80368	0.924979		7	0.486451	0.779822	1.11672	0.936599
8	0.833189	0.849542	1.12693	0.980655		8	0.78439	0.821046	1.26932	1.02656		8	0.696303	0.487271	2.32386	1.14943		8	0.447659	0.879106	1.30326	1.07515
9	0.0339848	1.01	1.46077	1.21959		9	0.431569	0.603455	1.20246	0.864795		9	0.57682	0.326761	3.17426	1.21462		9	0.144882	0.549047	1.07274	0.778485
10	0.472755	0.918808	1.18577	1.04569		10	0.222053	0.699157	1.08078	0.874087		10	0.151617	0.127797	1.24101	0.474983		10	0.509737	0.764231	1.1289	0.932927
11	0.00450421	0.731877	0.946957	0.834035		11	0.00150158	0.572542	0.8849	0.71574		11	0.0486062	0.104543	1.01527	0.388594		11	0.301084	0.7565	1.08466	0.909154
12	0.517242	0.835694	1.08745	0.955148		12	0.0691128	0.650942	1.0161	0.818022		12	0.207654	0.746817	2.6624	1.47861		12	0.851805	0.804626	1.17524	0.976451
13	0.0224765	0.64553	0.971056	0.795765		13	0.522258	0.656478	1.20657	0.900348		13	0.60964	0.394835	2.9423	1.23351		13	0.235578	0.617328	1.10527	0.834826
14	0.622982	0.80435	1.12447	0.954187		14	0.898347	0.742623	1.25397	0.973084		14	1	0.313224	2.33366	0.97841		14	0.0286327	0.560559	0.971489	0.744896
15	0.410796	0.780729	1.09763	0.928919		15	0.177515	0.608663	1.07829	0.818358		15	1	0.317259	2.36408	0.991165		15	0.137861	0.625196	1.05886	0.82062
16	0.281956	0.797575	1.06282	0.922875		16	0.213188	0.677791	1.0815	0.861735		16	0.444057	0.567405	2.46733	1.26525		16	1.80954e-06	1.28514	1.79335	1.52271
17	0.0348223	0.764359	0.990005	0.871514		17	0.703004	0.785883	1.16078	0.959225		17	0.39774	0.653557	2.32974	1.29396		17	0.0151906	0.64557	0.95675	0.789438
18	1	0.762058	1.2826	0.997027		18	0.548594	0.731283	1.60335	1.10452		18	0.462963	0.301354	4.40072	1.47744		18	0.0509032	0.381445	0.995362	0.635271
19	2.93854e-12	1.33525	1.65624	1.48887		19	2.9672e-07	1.32484	1.84331	1.56716		19	0.214797	0.729207	2.59955	1.44375		19	3.65938e-05	1.19963	1.65044	1.41092
20	0.0088647	1.05623	1.49675	1.26182		20	0.111851	0.940742	1.6332	1.25112		20	0.418441	0.444668	3.31385	1.3892		20	0.29472	0.868369	1.47779	1.14269
21	0.397387	0.598261	1.17852	0.852136		21	0.188087	0.825035	1.96891	1.30629		21	0.0523548	0.784555	7.62659	2.91724		21	0.739007	0.66508	1.61843	1.06468
22	0.170579	0.929621	1.40548	1.14897		22	0.669325	0.622115	1.29414	0.912817		22	0.122492	0	1.31209	0		22	0.87411	0.674458	1.30656	0.951829

### Sheet: GO
Frontal cortex
ID	Description	Ont	Size	Count	pvalue	padj
GO:0007156	BP	homophilic cell adhesion via plasma membrane adhesion molecules	160	51.0477	5.53181e-06	0.00955343
Temporal cortex
no significant results
Entorhinal Cortex
no significant results
Cerebellum
no significant results
