## Supplementary file 4 for "A meta-analysis of brain DNA methylation across sex, age and Alzheimer’s disease points for accelerated epigenetic aging in neurodegeneration"

### Sheet: Regions and chromosomes
Genomic regions
	Significanly depleted
	Significantly enriched
Frontal cortex						Temporal cortex						Entorinhal cortex						Cerebellum
Genomic region	pvalue	Inf	Sup	OR		Genomic region	pvalue	Inf	Sup	OR		Genomic region	pvalue	Inf	Sup	OR		Genomic region	pvalue	Inf	Sup	OR
Open_sea	1.31992e-34	0.818999	0.865795	0.842071		Open_sea	1.93402e-218	0.457727	0.504579	0.480659		Open_sea	3.51451e-05	0.498589	0.791707	0.630463		Open_Sea	1.85952e-12	0.547772	0.71862	0.62813
Island	0.838119	0.975445	1.03104	1.00289		Island	0	2.11228	2.28731	2.19809		Island	6.14532e-05	1.23237	1.84924	1.51093		Island	4.49562e-12	1.35375	1.71984	1.52632
N_Shelf	3.56562e-06	0.808327	0.919008	0.862237		N_Shelf	7.67734e-31	0.456571	0.586551	0.518434		N_Shelf	0.81675	0.535905	1.46465	0.914122		N_Shelf	0.214145	0.598658	1.10576	0.822918
N_Shore	1.91155e-39	1.22981	1.32012	1.2743		N_Shore	0.0414848	1.00212	1.12438	1.0618		N_Shore	0.420578	0.831136	1.47359	1.11509		N_Shore	0.17482	0.729742	1.05462	0.880161
S_Shelf	2.2323e-06	0.795308	0.911462	0.851802		S_Shelf	5.54434e-37	0.391107	0.519166	0.4517		S_Shelf	0.0663591	0.266836	1.04275	0.560885		S_Shelf	0.884389	0.709998	1.29484	0.969271
S_Shore	5.05289e-23	1.17807	1.27547	1.22593		S_Shore	0.455956	0.911898	1.04083	0.974648		S_Shore	0.513581	0.796822	1.50989	1.10833		S_Shore	0.0128589	1.04659	1.49718	1.25559
Chromosomes
	Significanly depleted
	Significantly enriched
Frontal cortex						Temporal cortex						Entorinhal cortex						Cerebellum
Chromosome	pvalue	Inf	Sup	OR		Chromosome	pvalue	Inf	Sup	OR		Chromosome	pvalue	Inf	Sup	OR		Chromosome	pvalue	Inf	Sup	OR
1	0.61387	0.968386	1.05549	1.01117		1	0.932976	0.932051	1.06485	0.996661		1	0.740341	0.740594	1.44185	1.04544		1	0.0600506	0.986627	1.42947	1.19159
2	1.87827e-10	1.11283	1.22202	1.16635		2	0.00179792	1.04438	1.20795	1.12374		2	0.635319	0.58244	1.32473	0.895797		2	0.156339	0.935465	1.43533	1.16446
3	0.250879	0.911374	1.02385	0.966305		3	0.31579	0.870943	1.04307	0.953971		3	0.507775	0.477906	1.30606	0.815178		3	0.0878282	0.961002	1.55851	1.23187
4	0.236507	0.900148	1.02537	0.961125		4	0.784467	0.891139	1.08702	0.985296		4	0.623882	0.654773	1.74177	1.0998		4	0.163983	0.557454	1.08544	0.788575
5	1.52857e-05	1.07033	1.19688	1.13215		5	0.00153418	1.05371	1.24944	1.14826		5	0.910482	0.616641	1.56353	1.00799		5	0.0812565	0.961556	1.57436	1.23888
6	0.463868	0.969604	1.06864	1.01814		6	0.286271	0.966115	1.12055	1.04103		6	1	0.64984	1.41876	0.97699		6	0.0185847	1.03564	1.55649	1.27512
7	2.394e-06	1.07616	1.19343	1.13357		7	9.52784e-05	1.08133	1.26452	1.17008		7	0.176275	0.858204	1.85111	1.28163		7	0.756309	0.806999	1.32119	1.03972
8	0.433238	0.913761	1.03826	0.974401		8	0.0289982	0.805493	0.988424	0.893321		8	0.807757	0.506088	1.47172	0.894516		8	0.000164937	0.327475	0.742268	0.503697
9	0.890301	0.904644	1.08622	0.992152		9	0.0444042	0.736376	0.996085	0.858742		9	0.860372	0.331298	1.72628	0.829682		9	1	0.608559	1.45577	0.964576
10	0.0359325	1.00367	1.12563	1.06325		10	0.337923	0.954317	1.13983	1.04384		10	1	0.578935	1.5021	0.958785		10	0.139283	0.932252	1.53666	1.20543
11	0.015914	0.884304	0.98751	0.934761		11	8.11259e-07	0.731864	0.877823	0.802229		11	0.0629	0.351287	1.02139	0.62085		11	0.243166	0.647585	1.10462	0.852825
12	0.000853116	0.849631	0.959323	0.90315		12	0.000187627	0.757737	0.920011	0.835802		12	0.432911	0.458452	1.29057	0.795361		12	0.505339	0.670508	1.1819	0.898705
13	0.00467143	0.809701	0.963299	0.883896		13	0.225441	0.805218	1.04841	0.920639		13	0.874083	0.392729	1.66037	0.86545		13	0.260839	0.833371	1.68495	1.20333
14	0.0186737	1.01409	1.16946	1.08952		14	0.144248	0.971072	1.20937	1.08513		14	1	0.528586	1.73422	1.00194		14	0.866362	0.662113	1.33841	0.955976
15	0.189569	0.880289	1.02432	0.950142		15	0.565505	0.8584	1.0828	0.965581		15	1	0.478568	1.65158	0.93447		15	0.127753	0.48399	1.08031	0.738082
16	0.0119221	0.863412	0.982521	0.921447		16	2.98852e-05	0.722424	0.89308	0.804222		16	1	0.576448	1.57539	0.98324		16	8.53074e-06	0.273497	0.653882	0.433412
17	0.486009	0.964996	1.07637	1.01945		17	0.00194176	1.04744	1.2298	1.13573		17	0.00204227	1.22432	2.42081	1.7429		17	0.900057	0.749595	1.25337	0.976662
18	0.219073	0.8204	1.04362	0.92678		18	0.964224	0.832644	1.19314	1.00058		18	0.823995	0.208152	1.9828	0.76797		18	0.146378	0.838518	2.14273	1.37926
19	4.51555e-08	0.794438	0.898932	0.845391		19	0.0659785	0.99371	1.17991	1.08364		19	0.223717	0.82357	1.87344	1.26676		19	0.94749	0.760156	1.29675	1.00112
20	0.00126587	0.783597	0.944385	0.861056		20	0.659882	0.898355	1.17271	1.02852		20	0.400987	0.235122	1.4163	0.644721		20	0.84175	0.590145	1.38521	0.925514
21	0.151204	0.773877	1.03726	0.898097		21	0.667469	0.752498	1.17328	0.945294		21	0.593883	0.0677717	2.04401	0.561765		21	0.00412309	0.0235669	0.706952	0.195123
22	0.861137	0.894553	1.09185	0.989344		22	0.0845676	0.734464	1.01899	0.867862		22	0.444397	0.57816	2.44507	1.27425		22	0.57268	0.489229	1.35736	0.843334

### Sheet: GO
Frontal cortex
ID	Description	Ont	Size	Count	pvalue	padj
GO:0048568	BP	embryonic organ development	416	276	1.39404e-10	2.40751e-07
GO:0045165	BP	cell fate commitment	263	184	4.53992e-10	3.41976e-07
GO:0098742	BP	cell-cell adhesion via plasma-membrane adhesion molecules	260	170.532	7.31503e-10	3.41976e-07
GO:0048562	BP	embryonic organ morphogenesis	283	197.5	8.80467e-10	3.41976e-07
GO:0043583	BP	ear development	216	152.5	9.90087e-10	3.41976e-07
GO:0003002	BP	regionalization	339	226.5	2.3839e-09	6.86165e-07
GO:0090596	BP	sensory organ morphogenesis	251	171.5	6.34775e-09	1.37032e-06
GO:0007389	BP	pattern specification process	429	273.5	7.89108e-09	1.51421e-06
GO:0048839	BP	inner ear development	190	134.5	1.26968e-08	2.19274e-06
GO:0007156	BP	homophilic cell adhesion via plasma membrane adhesion molecules	160	110.532	1.83894e-08	2.88714e-06
GO:0006936	BP	muscle contraction	348	211.333	6.08072e-08	8.07801e-06
GO:0050954	BP	sensory perception of mechanical stimulus	159	112	7.05031e-08	8.69707e-06
GO:0001501	BP	skeletal system development	500	308.5	1.02143e-07	1.10251e-05
GO:0023061	BP	signal release	444	268	1.93583e-07	1.96658e-05
GO:0048732	BP	gland development	419	257	2.06736e-07	1.98339e-05
GO:0097485	BP	neuron projection guidance	269	186.5	2.18207e-07	1.98339e-05
GO:0007605	BP	sensory perception of sound	140	99	2.56585e-07	2.10004e-05
GO:0007411	BP	axon guidance	268	185.5	2.65937e-07	2.10004e-05
GO:0007409	BP	axonogenesis	445	286	2.67521e-07	2.10004e-05
GO:0042476	BP	odontogenesis	128	92	4.4897e-07	2.98923e-05
GO:0009952	BP	anterior/posterior pattern specification	209	142.5	4.75078e-07	3.03874e-05
GO:0021953	BP	central nervous system neuron differentiation	177	127	5.69166e-07	3.38948e-05
GO:1903522	BP	regulation of blood circulation	281	173	7.3636e-07	4.23898e-05
GO:0035637	BP	multicellular organismal signaling	196	129	1.39055e-06	7.06315e-05
GO:0060562	BP	epithelial tube morphogenesis	312	200	1.4718e-06	7.26229e-05
GO:0061564	BP	axon development	486	305.5	1.57803e-06	7.55369e-05
GO:0099177	BP	regulation of trans-synaptic signaling	423	260	2.06709e-06	9.39438e-05
GO:0050804	BP	modulation of chemical synaptic transmission	422	259	2.62182e-06	0.000113197
GO:0044706	BP	multi-multicellular organism process	200	121	2.91044e-06	0.000122594
GO:0003012	BP	muscle system process	449	255.167	3.51004e-06	0.000141903
GO:0009914	BP	hormone transport	309	187.5	3.53321e-06	0.000141903
GO:0048736	BP	appendage development	176	122.5	4.1796e-06	0.000153578
GO:0060173	BP	limb development	176	122.5	4.1796e-06	0.000153578
GO:0042471	BP	ear morphogenesis	116	84.5	4.86898e-06	0.000175182
GO:0048706	BP	embryonic skeletal system development	124	92.5	5.48744e-06	0.000193404
GO:0001704	BP	formation of primary germ layer	118	83	6.87685e-06	0.000237526
GO:0060048	BP	cardiac muscle contraction	130	87.5	7.15183e-06	0.000242181
GO:0043010	BP	camera-type eye development	306	189	7.46118e-06	0.000247797
GO:0060485	BP	mesenchyme development	264	168	8.42479e-06	0.000272536
GO:0035107	BP	appendage morphogenesis	146	104.5	8.8074e-06	0.000272536
GO:0035108	BP	limb morphogenesis	146	104.5	8.8074e-06	0.000272536
GO:0046879	BP	hormone secretion	301	182.5	8.8373e-06	0.000272536
GO:0001763	BP	morphogenesis of a branching structure	190	129.5	9.18728e-06	0.000278359
GO:0003015	BP	heart process	275	167.5	9.90775e-06	0.000295012
GO:0006941	BP	striated muscle contraction	164	105	1.10418e-05	0.000323206
GO:0048705	BP	skeletal system morphogenesis	236	156	1.12763e-05	0.000324569
GO:0035270	BP	endocrine system development	125	89.5	1.21358e-05	0.000343582
GO:0055123	BP	digestive system development	143	99.5	1.37162e-05	0.000382063
GO:0048565	BP	digestive tract development	131	92.5	1.48971e-05	0.00040837
GO:0150063	BP	visual system development	357	214	1.78822e-05	0.000479688
GO:0072073	BP	kidney epithelium development	135	95.5	1.80543e-05	0.000479688
GO:0006836	BP	neurotransmitter transport	251	158	1.84284e-05	0.000482209
GO:0032526	BP	response to retinoic acid	107	74.5	1.88096e-05	0.000484838
GO:0030900	BP	forebrain development	363	224.5	1.96671e-05	0.000499486
GO:0048880	BP	sensory system development	362	217.5	2.03712e-05	0.000502588
GO:0034765	BP	regulation of ion transmembrane transport	454	262.5	2.14875e-05	0.000522662
GO:0030072	BP	peptide hormone secretion	242	150	2.52224e-05	0.000594123
GO:0008016	BP	regulation of heart contraction	236	144.5	2.53031e-05	0.000594123
GO:0061138	BP	morphogenesis of a branching epithelium	176	119	2.54575e-05	0.000594123
GO:0007498	BP	mesoderm development	123	84.5	2.80518e-05	0.000633174
GO:0042391	BP	regulation of membrane potential	415	241.5	2.80933e-05	0.000633174
GO:0007187	BP	G protein-coupled receptor signaling pathway, coupled to cyclic nucleotide second messenger	244	137	2.91313e-05	0.000639488
GO:0048754	BP	branching morphogenesis of an epithelial tube	144	100	2.92528e-05	0.000639488
GO:0001654	BP	eye development	353	211	3.08852e-05	0.000666734
GO:0060047	BP	heart contraction	265	159.5	3.39208e-05	0.000720786
GO:0009581	BP	detection of external stimulus	123	78	3.42238e-05	0.000720786
GO:0007416	BP	synapse assembly	165	111	3.6922e-05	0.000768245
GO:0007369	BP	gastrulation	176	114	3.91345e-05	0.000804587
GO:0001764	BP	neuron migration	147	101	4.50184e-05	0.000904032
GO:0009582	BP	detection of abiotic stimulus	126	79	5.14089e-05	0.000979673
GO:0030326	BP	embryonic limb morphogenesis	124	88.5	5.16214e-05	0.000979673
GO:0035113	BP	embryonic appendage morphogenesis	124	88.5	5.16214e-05	0.000979673
GO:0007188	BP	adenylate cyclase-modulating G protein-coupled receptor signaling pathway	215	123	5.24648e-05	0.000984856
GO:0061337	BP	cardiac conduction	139	92	5.73425e-05	0.00104828
GO:0072009	BP	nephron epithelium development	104	74.5	5.76644e-05	0.00104828
GO:0007565	BP	female pregnancy	171	102.5	6.28145e-05	0.00113001
GO:0031960	BP	response to corticosteroid	155	94	7.0121e-05	0.0012357
GO:0001508	BP	action potential	127	83	7.08966e-05	0.00123675
GO:0021510	BP	spinal cord development	104	74.5	8.03465e-05	0.00138758
GO:0019933	BP	cAMP-mediated signaling	183	107	8.41456e-05	0.0014247
GO:0050878	BP	regulation of body fluid levels	467	256	0.00014964	0.00239959
GO:0030198	BP	extracellular matrix organization	352	205	0.000180968	0.0028412
GO:0019935	BP	cyclic-nucleotide-mediated signaling	209	119	0.000216009	0.00327234
GO:0019932	BP	second-messenger-mediated signaling	423	229.5	0.00022504	0.00337952
GO:0035148	BP	tube formation	145	95	0.000230009	0.00342436
GO:0030073	BP	insulin secretion	201	125	0.000232851	0.00343704
GO:0016331	BP	morphogenesis of embryonic epithelium	147	97.5	0.000244482	0.00357814
GO:0046883	BP	regulation of hormone secretion	257	151	0.000277692	0.00397329
GO:2001257	BP	regulation of cation channel activity	168	103	0.000278383	0.00397329
GO:0001503	BP	ossification	380	217.5	0.000284798	0.00403153
GO:0051341	BP	regulation of oxidoreductase activity	100	62	0.000304076	0.00426943
GO:0060541	BP	respiratory system development	193	122	0.000332023	0.00462422
GO:0072006	BP	nephron development	137	91	0.000341877	0.00468589
GO:0050808	BP	synapse organization	377	225.382	0.000358197	0.00483286
GO:0030324	BP	lung development	168	107	0.000379335	0.00507839
GO:0048592	BP	eye morphogenesis	146	94	0.000392952	0.00521732
GO:0003018	BP	vascular process in circulatory system	168	98.1667	0.000395755	0.00521732
GO:0050769	BP	positive regulation of neurogenesis	450	261.5	0.000410618	0.00537225
GO:0051384	BP	response to glucocorticoid	141	84.5	0.000420361	0.00544425
GO:0030323	BP	respiratory tube development	172	109	0.00043622	0.00556623
GO:0007517	BP	muscle organ development	391	222.5	0.000438337	0.00556623
GO:0022898	BP	regulation of transmembrane transporter activity	249	146	0.000454804	0.00573319
GO:0002064	BP	epithelial cell development	196	121	0.000461254	0.00577236
GO:0071772	BP	response to BMP	157	99	0.000468034	0.00577353
GO:0071773	BP	cellular response to BMP stimulus	157	99	0.000468034	0.00577353
GO:0019233	BP	sensory perception of pain	101	63	0.000551024	0.00660846
GO:0048545	BP	response to steroid hormone	370	203.5	0.000568261	0.00676819
GO:0051480	BP	regulation of cytosolic calcium ion concentration	337	185	0.000580924	0.00687162
GO:0032412	BP	regulation of ion transmembrane transporter activity	241	141	0.000595125	0.0069917
GO:0001505	BP	regulation of neurotransmitter levels	338	192	0.000599223	0.00699228
GO:0045765	BP	regulation of angiogenesis	355	182	0.000619944	0.00713762
GO:0001667	BP	ameboidal-type cell migration	429	234	0.000626762	0.00716834
GO:1901342	BP	regulation of vasculature development	393	201	0.0006581	0.00747722
GO:0090276	BP	regulation of peptide hormone secretion	201	122	0.000692625	0.00781806
GO:0031644	BP	regulation of neurological system process	132	83.5	0.000724702	0.00812702
GO:0032409	BP	regulation of transporter activity	264	152	0.000734196	0.00815233
GO:0060537	BP	muscle tissue development	393	222.333	0.000785839	0.00858952
GO:0048762	BP	mesenchymal cell differentiation	212	130	0.000794216	0.00862648
GO:0042063	BP	gliogenesis	283	165.5	0.000806838	0.0087088
GO:0051216	BP	cartilage development	204	127.5	0.000834722	0.00895382
GO:0061448	BP	connective tissue development	266	161	0.000866682	0.00923926
GO:0048593	BP	camera-type eye morphogenesis	109	73.5	0.000896733	0.00950097
GO:0031589	BP	cell-substrate adhesion	337	196	0.000909857	0.00958124
GO:0098793	CC	presynapse	472	286	3.47492e-07	2.60921e-05
GO:0034703	CC	cation channel complex	210	141	5.13074e-07	3.16457e-05
GO:0031012	CC	extracellular matrix	495	271.5	4.20505e-05	0.000854367
GO:0005911	CC	cell-cell junction	434	248.217	9.7961e-05	0.00164251
GO:0043235	CC	receptor complex	373	217.5	0.000152639	0.00241841
GO:1990351	CC	transporter complex	314	186	0.000183083	0.0028485
GO:0030018	CC	Z disc	127	82.5	0.000338891	0.00468212
GO:0042383	CC	sarcolemma	134	87.5	0.00074107	0.00815233
GO:0001228	MF	DNA-binding transcription activator activity, RNA polymerase II-specific	421	268	4.15059e-09	1.02401e-06
GO:0046873	MF	metal ion transmembrane transporter activity	418	255.5	5.30879e-08	7.64023e-06
GO:0005261	MF	cation channel activity	305	195.5	7.60128e-08	8.75161e-06
GO:0022839	MF	ion gated channel activity	308	194.5	4.50029e-07	2.98923e-05
GO:0022803	MF	passive transmembrane transporter activity	428	251	1.2207e-06	6.38834e-05
GO:0030545	MF	receptor regulator activity	464	228.5	4.60021e-05	0.000913169
GO:0050839	MF	cell adhesion molecule binding	485	276.667	5.13401e-05	0.000979673
GO:0001653	MF	peptide receptor activity	139	81.5	5.37996e-05	0.000999054
GO:0019838	MF	growth factor binding	135	89.5	0.000130263	0.00216312
GO:0008528	MF	G protein-coupled peptide receptor activity	134	77.5	0.000145422	0.00237749
GO:0048018	MF	receptor ligand activity	432	208	0.000208839	0.00319173
GO:0015293	MF	symporter activity	140	83.5	0.000484918	0.00593939
GO:0005201	MF	extracellular matrix structural constituent	151	93.5	0.000490384	0.00596404
GO:0015085	MF	calcium ion transmembrane transporter activity	133	87.5	0.000503067	0.00607551
GO:0008083	MF	growth factor activity	151	84.5	0.000932582	0.00976102
Temporal cortex
ID	Description	Ont	Size	Count	pvalue	padj
GO:0048568	BP	embryonic organ development	416	204	4.29082e-17	6.90922e-14
GO:0007389	BP	pattern specification process	429	193.667	5.32063e-13	2.29718e-10
GO:0003002	BP	regionalization	339	162.667	7.51003e-13	2.59396e-10
GO:0001501	BP	skeletal system development	500	212.167	4.31008e-11	1.24058e-08
GO:0048705	BP	skeletal system morphogenesis	236	119.5	1.27995e-10	3.15781e-08
GO:0045165	BP	cell fate commitment	263	127.5	1.84545e-10	3.98386e-08
GO:0098742	BP	cell-cell adhesion via plasma-membrane adhesion molecules	260	109.857	1.01632e-08	1.46265e-06
GO:0035270	BP	endocrine system development	125	67.5	8.38033e-08	1.11329e-05
GO:0048880	BP	sensory system development	362	146	1.00771e-07	1.24308e-05
GO:0060562	BP	epithelial tube morphogenesis	312	135.5	1.49679e-07	1.7233e-05
GO:0030900	BP	forebrain development	363	149	1.15496e-06	9.06644e-05
GO:0001763	BP	morphogenesis of a branching structure	190	86.5	1.56376e-05	0.000862736
GO:0030198	BP	extracellular matrix organization	352	133.5	1.59858e-05	0.000862736
GO:0007517	BP	muscle organ development	391	144.5	1.88186e-05	0.000952588
GO:0048736	BP	appendage development	176	81	1.97103e-05	0.000952588
GO:0060173	BP	limb development	176	81	1.97103e-05	0.000952588
GO:0071773	BP	cellular response to BMP stimulus	157	69.5	2.07359e-05	0.000952588
GO:0009914	BP	hormone transport	309	114	6.81576e-05	0.00267519
GO:0072001	BP	renal system development	285	113.5	9.33613e-05	0.00316147
GO:0030278	BP	regulation of ossification	192	76	0.000107838	0.00358148
GO:0043062	BP	extracellular structure organization	406	143.5	0.000139078	0.00436705
GO:0090092	BP	regulation of transmembrane receptor protein serine/threonine kinase signaling pathway	231	89	0.000184645	0.00548245
GO:0001655	BP	urogenital system development	321	122.5	0.000217638	0.00616167
GO:0055123	BP	digestive system development	143	63.5	0.000297283	0.00777891
GO:0060541	BP	respiratory system development	193	79	0.00038156	0.00928104
GO:0005667	CC	transcription factor complex	346	126	0.000159469	0.00483165
GO:0034703	CC	cation channel complex	210	85	0.000362505	0.00899372
GO:0001228	MF	DNA-binding transcription activator activity, RNA polymerase II-specific	421	200	8.00141e-17	6.90922e-14
GO:0001227	MF	DNA-binding transcription repressor activity, RNA polymerase II-specific	234	100.5	9.03788e-06	0.000600324
Entorhinal Cortex
ID	Description	Ont	Size	Count	pvalue	padj
GO:0048562	BP	embryonic organ morphogenesis	283	24.5	2.6225e-07	0.000452905
GO:0007389	BP	pattern specification process	429	27	3.68356e-06	0.00175738
GO:0003002	BP	regionalization	339	22.5	3.08553e-05	0.00888117
Cerebellum
no significant results
