## Supplementary file 5 for "A meta-analysis of brain DNA methylation across sex, age and Alzheimer’s disease points for accelerated epigenetic aging in neurodegeneration"

### Sheet: Frontal_Age-Sex_interaction
ID_REF	CHR	MAPINFO	Effect	StdErr	Direction	P.value	pValues_BH	Probe_SNPs	Probe_SNPs_10	UCSC_REFGENE_NAME	UCSC_REFGENE_ACCESSION	UCSC_REFGENE_GROUP	UCSC_CPG_ISLANDS_NAME	RELATION_TO_UCSC_CPG_ISLAND
cg06529078	2	86790673	0.0193	0.0033	++++++	5.139e-09	0.00213276	rs17027296		VPS24;VPS24	NM_001005753;NM_016079	TSS200;TSS200	chr2:86789974-86790642	S_Shore
cg18887107	7	64126456	0.0093	0.0017	++++++	2.72e-08	0.0056442			ZNF107;ZNF107	NM_016220;NM_001013746	TSS200;TSS200	chr7:64126715-64126994	N_Shore
cg13132204	4	141445677	0.0076	0.0014	++++++	4.469e-08	0.00618234			ELMOD2	NM_153702	5'UTR	chr4:141445099-141445698	Island
cg09859179	2	58655104	0.0113	0.0021	++++++	1.285e-07	0.00666618

### Sheet: Temporal_Age-Sex_interaction
ID_REF	CHR	MAPINFO	Effect	StdErr	Direction	P.value	pValues_BH	Probe_SNPs	Probe_SNPs_10	UCSC_REFGENE_NAME	UCSC_REFGENE_ACCESSION	UCSC_REFGENE_GROUP	UCSC_CPG_ISLANDS_NAME	RELATION_TO_UCSC_CPG_ISLAND
cg06425162	17	72935898	-0.0183	0.0032	---	1.6e-08	0.000970542	rs9891319		OTOP3	NM_178233	Body	chr17:72931729-72932601	S_Shelf
cg14505174	20	62739062	0.0126	0.0024	+++	1.597e-07	0.00602526			NPBWR2	NM_005286	TSS1500	chr20:62737382-62738071	S_Shore
cg08883134	6	33239443	0.0128	0.0025	+++	2.141e-07	0.00700737	rs17215210		RPS18;VPS52	NM_022551;NM_022553	TSS1500;1stExon	chr6:33239326-33240099	Island
cg06101225	1	47780017	0.0154	0.003	+++	2.195e-07	0.00700737			STIL;STIL	NM_003035;NM_001048166	TSS200;TSS200	chr1:47779707-47780211	Island

### Sheet: Entorhinal_Age-Sex_interaction
ID_REF	CHR	MAPINFO	Effect	StdErr	Direction	P.value	pValues_BH	Probe_SNPs	Probe_SNPs_10	UCSC_REFGENE_NAME	UCSC_REFGENE_ACCESSION	UCSC_REFGENE_GROUP	UCSC_CPG_ISLANDS_NAME	RELATION_TO_UCSC_CPG_ISLAND
cg10649525	7	87974756	-0.027	0.0043	--	2.475e-10	0.000101473
cg08287265	10	101292766	-0.0233	0.0043	--	4.738e-08	0.00485636			NKX2-3;NKX2-3	NM_145285;NM_145285	1stExon;5'UTR	chr10:101292436-101292851	Island

### Sheet: Cerebellum_Age-Sex_interaction
ID_REF	CHR	MAPINFO	Effect	StdErr	Direction	P.value	pValues_BH	Probe_SNPs	Probe_SNPs_10	UCSC_REFGENE_NAME	UCSC_REFGENE_ACCESSION	UCSC_REFGENE_GROUP	UCSC_CPG_ISLANDS_NAME	RELATION_TO_UCSC_CPG_ISLAND
cg11956108	1	1895061	0.0148	0.0025	++++	6.14e-09	0.0012741	rs28674586		KIAA1751	NM_001080484	Body	chr1:1896414-1896628	N_Shore
cg03805475	22	46972501	-0.0086	0.0016	----	5.846e-08	0.00404363						chr22:46972461-46973609	Island
