## Supplementary file 7 for "A meta-analysis of brain DNA methylation across sex, age and Alzheimer’s disease points for accelerated epigenetic aging in neurodegeneration"

### Sheet: Regions and chromosomes
Genomic regions
	Significanly depleted
	Significantly enriched
Frontal cortex						Temporal cortex						Entorinhal cortex						Cerebellum
Genomic region	pvalue	Inf	Sup	OR		Genomic region	pvalue	Inf	Sup	OR		Genomic region	pvalue	Inf	Sup	OR		Genomic region	pvalue	Inf	Sup	OR
Open_sea	0.159293	0.0333872	1.37993	0.307197		Open_sea	1.11232e-94	1.67672	1.86818	1.76999		Open_sea	0.649344	0.59832	2.13114	1.14409		Open_Sea	0.351712	0.0472622	Inf	Inf
Island	0.0177582	1.14788	14.4906	3.8141		Island	1.91055e-281	0.246567	0.292346	0.268681		Island	0.273272	0.297252	1.30001	0.647397		Island	1	0	82.5297	0
N_Shelf	1	0	5.90383	0		N_Shelf	1.38819e-10	1.29338	1.60566	1.44282		N_Shelf	0.0768694	0.719805	5.88527	2.33149		N_Shelf	1	0	754.658	0
N_Shore	0.707399	0.118733	4.90736	1.09249		N_Shore	5.77316e-05	1.08393	1.26112	1.16972		N_Shore	1	0.332804	2.2723	0.959218		N_Shore	1	0	254.621	0
S_Shelf	0.462528	0.0399154	11.294	1.6964		S_Shelf	0.00425596	1.0577	1.35421	1.19883		S_Shelf	0.45839	0.298668	4.69157	1.50366		S_Shelf	1	0	848.667	0
S_Shore	0.387105	0	2.6163	0		S_Shore	1.22308e-08	1.17211	1.37934	1.2723		S_Shore	1	0.210453	2.22143	0.807264		S_Shore	1	0	336.69	0
Chromosomes
	Significanly depleted
	Significantly enriched
Frontal cortex						Temporal cortex						Entorinhal cortex						Cerebellum
Chromosome	pvalue	Inf	Sup	OR		Chromosome	pvalue	Inf	Sup	OR		Chromosome	pvalue	Inf	Sup	OR		Chromosome	pvalue	Inf	Sup	OR
1	0.387143	0	2.71843	0		1	0.000850933	1.06229	1.26055	1.15798		1	0.0850391	0.00486159	1.14802	0.196011		1	1	0	349.761	0
2	0.61866	0	3.77327	0		2	0.895981	0.892816	1.09976	0.992033		2	0.580765	0.0653564	2.12951	0.556185		2	1	0	484.414	0
3	1	0	5.27056	0		3	0.785316	0.900667	1.14401	1.01668		3	0.741038	0.236725	3.71914	1.19195		3	1	0	674.608	0
4	1	0	6.71422	0		4	0.0011784	0.67564	0.912438	0.787235		4	0.723413	0.0120037	2.83628	0.484215		4	1	0	857.111	0
5	1	0	5.53697	0		5	0.369577	0.828914	1.06752	0.942359		5	1	0.0959051	3.12504	0.816196		5	1	0	708.313	0
6	0.619176	0	3.67072	0		6	1.98301e-07	0.662934	0.836731	0.745869		6	0.0484952	0	0.99406	0		6	1	0	471.356	0
7	0.00839634	1.41217	21.3894	6.16903		7	0.359641	0.939982	1.17451	1.05214		7	0.367478	0.00831103	1.96329	0.335206		7	1	0	595.816	0
8	0.469143	0.0391173	11.066	1.66247		8	0.2575	0.944145	1.22072	1.07553		8	1	0.112863	3.67726	0.960522		8	1	0	831.919	0
9	1	0	14.1235	0		9	0.250432	0.921461	1.32823	1.11072		9	1	0.0252406	5.96633	1.01847		9	1	0	1776.44	0
10	1	0	5.55228	0		10	0.577266	0.913377	1.16476	1.03314		10	0.305584	0.446594	4.71476	1.7132		10	1	0	710.249	0
11	0.592719	0.0273154	7.72968	1.16088		11	0.000251964	1.09488	1.34742	1.21599		11	0.367472	0.00813368	1.9214	0.328049		11	1	0	583.212	0
12	0.0049396	1.65563	25.0787	7.2338		12	0.282184	0.94606	1.19989	1.06714		12	0.311084	0.438429	4.62856	1.68188		12	1	0	697.41	0
13	1	0	11.4449	0		13	0.363205	0.908327	1.26972	1.07745		13	0.6352	0	3.10007	0		13	1	0	1447.35	0
14	1	0	9.09845	0		14	0.199514	0.946745	1.27433	1.10119		14	0.663445	0.157663	5.13719	1.34161		14	1	0	1155.98	0
15	1	0	9.17749	0		15	0.784805	0.870637	1.18617	1.01905		15	1	0.0164039	3.87712	0.661876		15	1	0	1165.84	0
16	0.477329	0.0381589	10.8019	1.62174		16	0.766986	0.892363	1.15775	1.01838		16	0.47204	0.285481	4.48508	1.43748		16	1	0	811.796	0
17	0.1995	0.287947	11.9039	2.64901		17	0.00532849	1.04635	1.29855	1.1671		17	5.78915e-09	4.19224	15.4743	8.20603		17	0.0591927	0.407538	Inf	Inf
18	1	0	23.2671	0		18	2.48035e-05	0.371309	0.730467	0.528553		18	1	0	6.30142	0		18	1	0	2874.13	0
19	0.536564	0.0320519	9.07109	1.36218		19	7.96586e-07	0.621124	0.823168	0.716673		19	1	0.0924761	3.01324	0.787012		19	1	0	683.261	0
20	1	0	12.9758	0		20	0.0593107	0.671611	1.00602	0.826065		20	1	0.0231911	5.48244	0.935759		20	1	0	1635.88	0
21	1	0	33.5558	0		21	0.108789	0.536872	1.05731	0.764594		21	1	0	9.08941	0		21	1	0	4064.03	0
22	1	0	16.804	0		22	0.602833	0.852627	1.28313	1.05131		22	1	0	4.55114	0		22	1	0	2102.25	0

### Sheet: GO
Frontal cortex
no significant results
Temporal cortex
ID	Description	Ont	Size	Count	pvalue	padj
GO:0050808	BP	synapse organization	377	128.333	3.05287e-09	1.31807e-06
GO:1904062	BP	regulation of cation transmembrane transport	321	93.5	6.91413e-07	9.95058e-05
GO:0061564	BP	axon development	486	153.333	8.03698e-07	0.000106768
GO:0022604	BP	regulation of cell morphogenesis	457	134	6.17268e-06	0.000561064
GO:0050803	BP	regulation of synapse structure or activity	212	72.3333	6.63062e-06	0.000572554
GO:0031345	BP	negative regulation of cell projection organization	177	59.5	2.09575e-05	0.00139319
GO:0032409	BP	regulation of transporter activity	264	75.5	3.17148e-05	0.00196062
GO:0050807	BP	regulation of synapse organization	203	67.3333	3.89695e-05	0.00224334
GO:0050804	BP	modulation of chemical synaptic transmission	422	120	6.69308e-05	0.0030823
GO:0043087	BP	regulation of GTPase activity	430	115	7.06775e-05	0.0030823
GO:0007015	BP	actin filament organization	378	104.5	7.13088e-05	0.0030823
GO:0007613	BP	memory	113	40	0.000141709	0.00491652
GO:0042391	BP	regulation of membrane potential	415	107.5	0.000218689	0.00662589
GO:0050890	BP	cognition	281	79	0.000346503	0.00920631
GO:0033267	CC	axon part	363	129.5	9.29973e-12	1.60606e-08
GO:0045211	CC	postsynaptic membrane	302	108.5	1.72559e-09	1.31807e-06
GO:0030427	CC	site of polarized growth	165	62	1.83989e-06	0.000226963
GO:0098978	CC	glutamatergic synapse	328	103.5	3.33033e-06	0.000383432
GO:0031252	CC	cell leading edge	389	113.5	4.83044e-05	0.00252793
GO:0001726	CC	ruffle	167	54	9.87337e-05	0.0038753
GO:0030017	CC	sarcomere	196	56	0.000154494	0.00513097
GO:0003779	MF	actin binding	407	112.5	0.000360025	0.00942066
GO:0060589	MF	nucleoside-triphosphatase regulator activity	308	82	0.000372212	0.00959418
Entorhinal Cortex
no significant results
Cerebellum
no significant results
